# Screening for adverse childhood experiences in pediatric clinical settings: a scoping review

**DOI:** 10.1101/2024.10.21.24315896

**Authors:** María José Correa-Méndez, Mariana Vásquez, Laura Restrepo, Valeria Diaz, Cristina Escobar, Isabella Franky, Isabela Arango, Oscar Gómez, Lina Maria Gonzáles Ballesteros

**Affiliations:** Medical student, Faculty of Medicine, Pontificia Universidad Javeriana, Bogotá, Colombia; Department of Psychiatry and Mental Health, Faculty of Medicine, Pontificia Universidad Javeriana, Bogotá, Colombia; Psychiatrist, PhD(c), Clinical Epidemiology, Professor in the Department of Psychiatry and Mental Health, Faculty of Medicine, Pontificia Universidad Javeriana. Leader of Physical and Socioemotional Well-being, Saldarriaga Concha Foundation, Bogotá, Colombia

**Keywords:** Perceptions, barriers, screening tools, adverse childhood experiences (ACE), screening

## Abstract

**Objective:** To compile the available literature regarding the usefulness, methodology used, and limitations of ACEs screening in a pediatric clinical sample, to prevent adverse health outcomes.

**Introduction:** Several studies have found an association between the presence of adverse childhood experiences (ACEs) and the development of negative health outcomes, however the usefulness of screening for this condition and how to do so appropriately has not been established.

**Methods:** We included observational, descriptive, analytical, and experimental studies, qualitative studies, systematic reviews, clinical guidelines, and health policies that include the pediatric population from 3 to 17 years of age in a clinical setting. Studies in languages other than Spanish and English, protocols, and validation studies were excluded.

The search strategy was designed using the PRISMA-S protocol to locate published and unpublished studies using PubMed, EMBASE, Cochrane, LiLACS, PsycArticles and CINAHL databases and grey literature in ProQuest Dissertations and Theses Global. Studies in Spanish and English published since 2012 were included. The Rayyan platform was implemented to remove duplicates and for independent article selection by each author, with conflicts resolved through discussion. Data was extracted into an Excel database, highlighting information related to the objectives of the scoping review. After analyzing the data, we present them in different tables that summarize the findings of the review, with a narrative description.

**Results:** Our search yielded 8143 studies, from which 31 studies met the inclusion criteria. These studies varied in design, with most conducted in the United States, they were published between 2012 and 2024. The review identified several ACE screening tools (15), with an average response time of 15 minutes. Although some tools showed promise in identifying children at risk for adverse outcomes, significant gaps remain in the consistency and effectiveness of screening methods. Barriers such as lack of training for healthcare personnel, a lack of approach to patients with positive results, limited resources for follow-up care, and cultural differences in interpreting ACEs were often highlighted. There was no evidence of adequate standardization of screening methods, how to use them, and how to properly identify and categorize the presence of an ACE in childhood.

**Conclusions:** This scoping review highlights the potential of screening for ACEs in pediatric settings to prevent long-term health issues. However, the lack of standardized tools, protocols, and evidence of long-term benefits hinders its implementation. Although the association between ACEs and negative health outcomes is well-established, there is insufficient evidence demonstrating the effectiveness of screening. Cultural factors, especially in countries like Colombia, further complicate the adaptation of screening tools. The review suggests that a multidisciplinary, family-centered approach and training in trauma-informed care are essential. More research is needed to standardize ACE screening and evaluate its effectiveness in reducing health issues related to ACEs.
