## Supplemental Table 2 for "Screening for adverse childhood experiences in pediatric clinical settings: a scoping review"

### Sheet: Tools for evaluating ACEs
Tool name	Author	Country where it was created	Countries where it is validated	Administration method	Target population	Number of items	Subjets of the items	Time taken to answer	Response options	Scoring system	Reliability	Validity
Child ACE tool	Marie-Mitchell A, O’Connor TG.	United States	None	Parent report on child	4 and 5 year old children.	6 items	Maltreatment suspected, domestic violence, substance use, mental illness, criminal behavior, single parent, maternal education	10-15 minutes	Yes or no questions	One point was added to the Child ACE score if criteria were met for high risk	Studies suggest moderate to high test-retest reliability, meaning that people tend to report similar experiences , the categories of experiences seem to form a cohesive construct, supporting the tool´s internal consistency.	One of the strongest aspects is its predictive validity. It successfully measures the concept of childhood trauma and predicting long-term health risks.
Pediatric ACEs and Related Life-events Screener (PEARLS)	BARC (Bay Area Research Consortium on Toxic Stress and Health).	USA	USA	Brief interview format administered to caregivers	0-11 year old children	17 items	The 10 usual care screening questions plus 7 questions assessing neighborhood/community violence exposure, discrimination, housing instability, food insecurity, separation from parent due to foster care or immigration, parent/ guardian death, and parental serious physical illness or disability.	5- 10 min	Yes or no questions	Positive answers sum up one point, for a total of 17 points	The instrument typically demonstrates good internal consistency, it has also shown good test-retest reliability, the results are atable over time when administered to the same respondents under similar conditions.	Developed based on extensive literature review and expert input, PEARLS correlates well with other established measures of childhood adversity and psychosocial stress, PEARLS has been adapted for use in diverse populations and has undergone validation in various cultural contexts
				Brief interview format administered to caregivers	12-19 year old youth	7 items	Physical abuse, emotional abuse, sexual abuse, emocional neglect, physical neglect, domestic violence, family disfunction	5 to 10 min	Yes, no, don't know	Yes (1 point), no (0 points), total score summing the points from each item where yes responses were given, the specific cut-off scores for risk levels (low, moderate, high)
				Self report	12-19 year old youth	14 items	Physical abuse, emotional abuse, sexual abuse, emocional neglect, physical neglect, domestic violence, witnessing domestic violence, parental substance abuse, parental mental health issues, household inestability, community violence	10-15 min	Never, once, twice, 3-5 times, more than 5 times	Never (0 points), Once (1 point, Twice (2 points) 3-5 times (3 points), more than 5 times (4 points), the total score can help identify levels of risk associated with potential negative outcomes
Center for Youth Wellness Adverse Childhood Experiences Questionnaire (CYW-ACE-Q)	Purewal, S. K., et al.	USA	None	Brief interview format administered to caregivers	0-12 year old children	17 items	Original 10 ACEs (section 1) and foster care, bullying, parent/guardian death, separation due to deportation/immigration, serious medical procedure/illness, violence in neighborhood, and discrimination (section 2).	Two to five minutes	- Respondents tally the number for each section and write the total in the box provided. Each completed CYW ACE-Q generates a two number score (categories endorsed in section 1 + categories in section 2)	If the patient’s score is one to three (1-3) with symptomatology, or four or higher, an appropriate referral to care should be made.	Research has indicated that responses are stable over time. Part tent to report consistent answers after a period suggesting that the measure is reliable for repeat use. It also correlates well with order validated measures of psychosocial functioning, and mental health outcomes
				Brief interview format administered to caregivers	13-19 year old youth	19 items	Original 10 ACEs (section 1) and foster care, bullying, parent/guardian death, separation due to deportation/immigration, serious medical procedure/illness, violence in neighborhood, discrimination, and experiences of intimate partner violence or one’s own arrest/incarceration (section 2).		Yes (1 point), no (0 points)	The total score is calculated by summing the points for each yes response. Total score can range from 0 to 9 with higher scores, indicating a greater number of adverse experiences. Total score can be associated with various mental health and physical health outcomes
				Self report	13-19 year old youth	19 items	Original 10 ACEs (section 1) and foster care, bullying, parent/guardian death, separation due to deportation/immigration, serious medical procedure/illness, violence in neighborhood, discrimination, and experiences of intimate partner violence or one’s own arrest/incarceration (section 2).
World Child Assessment (WCA)	Marie-Mitchel, et al.	United States	None	Self report	Newborns to 11 year old children	10	Cognition, language, motor development (gross motor, fine motor), Socio-emotional, adaptative behavior, mental health	30–60 minutes	Each item or task is scored based on the child's response or performance the range from 0 to 2 or 0 to 3. No response or incorrect response = 0 points, partial or emerging ability = 1 point, correct or fully develop development ability = 2 points		Adaptable across different cultural contexts. High test- retest reliability indicates that the assesment produces stable results over time	Criterion validity: compared to order establish assessment of child development to ensure it correlates with those measures. Construct validity: Statistical analysis that confirm the tools ability to differentiate between different aspects of development
National Survey of Children's Health - ACE´s	Christina D. Bethell Adam Carle James Hudziak Narangerel Gombojav Kathleen Powers Roy Wade Paula Braveman	USA	USA	Caregiver report on child	0-17 years old children	9 items	Difficult to get by on current income, divorce / parental separation, lived with someone with alcohol or drug problems, victim or witnessed neighborhood violence, lived with someone mentally ill or suicidal, domestic violence witness, parent served time in jail, treated or judged unfairly due to race / ethnicity, death of parent.	5 -10 min	Answers: yes / no / don't know or refused	For each type of adversity reported the child is given 1 point. The total score can range from 0 to 9	Particulary for sensitive questions like household substance abuse, mental illness or domestic violence. Rliability can vary across different populations, as perceptions of adversity and willingness to report certain experiences	Successfully used across different racial, ethnic and socioeconomic groups, has good validity particularly in terms of predictive and external validity.
Safe Environment for Every Kid Model (SEEK)	MacMillan DAB	USA	UK, Canada, Australia, New Zealand, Sweden, South Africa	Caregiver report on child	0-5 year old children	13 items	Parental mental health, substance use, domestic violence, Economic Hardship, Parenting Stress, Child Behavior Issues, Social support, Parental involvement, Housing stability, Access to healthcare, Child´s health, coping mechanisms, community resources	5-10 min	Yes/no	The total score is the sum of all points from the 13 items, yes indicate risk factor and is scored as 1 point, no is scrored as 0 points	Good inter-rater reliability, consistent results when administrated to the same individuals at different points in time, assuming no significant changes in their circumstances	Experts in child health and ealfare have contributed to the development of the tool, the tool´s ability to predict which families are at risk for child maltreatment or adverse outcomes has been evaluated
Child Abuse Risk Evaluation – Dutch version (CARE-NL)	Ruiter & de Jong	Netherlands	Netherlands, Belgium, Germany, Sweden, Norway, Spain	Caregiver report on child	4-18 year old children	36 items (questions)	Emotional symptoms, Behavioral issues, social functioning, attention and learning, adjustment and coping, sleep and behavior patterns, self- Esteem and self perception	15-20 min	Likert-type scale; not true, sometimes true, very true	To calculate the total score of all 36 items the total score can range from 0 to 72 (0 being no concerns and 72 indicating significant concerns)	Good test-retest reliability, with correlation coefficients usually assuming no significant changes in the child´s situation or behavior	Has indergone factor analysis which supports its construct validity by demonstrating that the items cluster together in ways that align with theoretical expectations
Parent Screening Questionnaire (PSQ)	Dubowitz et al	USA	USA, Canadam UK, Australia, Germany, Spain, Norway	Parent or caregiver report on child	2 to 18 year old children	35 items (questions)	Emotional symptoms, behavioral issues, social functioning, academic performance, family relationships, sleep and eating habits, overall behavior	10-15 minutes	Not true, sometimes true, very true	Total score calculation: can range from 0 to 70, 0 being no concerns and 70 indicating significant concerns)	Values above are typically considered acceptable indicating good reliability using Cronbach´s alpha	The PSQ has shown strong correlations with other established measures of child mental health. Parent feedback during the development process further enhaced the content validity by ensuring that the items reflect real concerns faced by families
Pediatric Symptom Checklist (PSC)	Borowsky et al	USA	Canada, UK, Australia, Norway, Germany, Spain	Parent or caregiver report on child	4 to 16 years old children	PSC-35 (35 items), PSC17 (17 items)	Emotional symptoms, behavioral issues, social functioning, attention problems	PSC-35 takes about 10-15 min, PSC 17 takes approximately 5-10 minutes to finish	Not true, sometimes true, very true	Response Scale (0-2 scale), total score calculation 0-74 to the PSC-35 (28 or higher typically suggest the need for further evaluation) and from 0-34 for the PSC-17 ( 14 or higher often indicates a need for addicional assessment or intervention)	Internal consistency using cronbach´s alpha, with values above generally indicating acceptable reliability	Good validity in identifying psychosocial issues in children. Its validity is supported research across different populations and settings.
WE CARE	Garg et al	CANADA	USA, Canada, UK, Australia, India, Brazil, South Africa	Parent report on child	2 months to 10 years	12 items	Parental educational attainment, employment, child care, risk of homelessness, food security, and household heat and electricity	10-15 min	Multiple choice, likert scale (1 to 5) measuring levels of agreement or satisfaction. Yes/No, Open ended options, rating scores, ranking options, sichotomous options	A numerical or categorical range used to assign scores	Reliability hinges on the consistency of measurement tools and the reproducibility of findings, bolstering confidence in the conclusions.	validity depends on the quality of included studies, intervention consistency, and measurement reliability, impacting the reliability of the conclusions drawn.
ACE-Plus (based on ACE study questionnaire)	Barrios- Acosta et al	Colombia	None	Parent or caregiver report on child	12 months to 11 years old	12 items	Based on the original ACE questionnaire, it adds two variables: maternal alcohol or drug use during pregnancy and child or siblings under state protection measures prior to evaluation	Not reported	Yes or no questions	Four or more ACEs were classified as high and three or fewer ACEs were classified as low.	Not reported	Not reported
Yale-Vermont Adversity in Childhood Scale	Hudziak et al	USA	USA	Child self-report, parent-report, adult self-report of child or clinician rating	3 to 17 years	17 items	Natural disasters, Accidents, Loss, Health, Community violence, Bullying, Criminality, Suicidality, Abuse, Domestic violence, Substance	10 to 15 minutes	Yes/no, frequency scale: never sometimes often always, rating scale: from 1 to 5	Each item scored 0–2 on frequency and 1–3 on severity	Strong internal consistency among its items, scale yields consistent overtime when applied to the same individuals	The scale construct validity has been supported through relations with other established measures of childhood adversity and related outcomes
Montefiore Clinical ACE questionnaire Adult/Child	Murphy et al	USA	United States, Canada, United Kingdom, Australia, New Zealand European country such as Germany, Netherlands	Caregiver report about child and adults self-report	3 to 17 years	25 questions	Physical abuse, physical neglect, emotional abuse, emotional neglect, sexual abuse, household alcohol or substance abuse, household mental health problem, domestic violence, parents divorced, parent incarcerated/spent time in jail	5 to 15 minutes	Yes/ no	Each topic is scored with one point, for a total of 10 points. CA: 0–3, ≥4; 0, 1, 2, 3, ≥4	The responses remain stable overtime when administrated to the same individuals under similar conditions	It correlates with various health outcomes, mental health issues, and risky behaviors. This support the concert valid of the question.
Traumatic Events Screening Inventory for Children (TESI-C)	Ruchkin V, Schwab- Stone M, Vermieren R et al.	USA	USA	Interview, parent-report, child self-report	4-18 year old children	15-26 items	Nonviolent trauma (accidents, disasters, illness), and direct and indirect abuse and violence	10 to15 minutes	Yes/no/do not know	Yes (1 point) 0-3 = low exposure to trauma. 4-7 = mother exposure to trauma. 8 and more points exposure	Items between the inventory are reliably measuring the same construct trauma exposure	It has undergone various validity, assessments, including content, validity, and construct validity, supporting use as an effective screening for traumatic events in children
Juvenile Victimization Questionnaire	Finkelhor D, Ormrod R, Turner H, Hamby S	USA	USA, United Kingdom, Canada, Spain, Portugal, Germany, Brazil, South Africa, China	Child self-report, caregiver report about child, adult self-report	8 years old - adults	Varies	Child maltreatment, conventional crime, peer and sibling victimization, sexual assault witnessing and indirect victimization	15 to 60 minutes	Yes/no. If the respondent answers, yes they are additional details about the incident such as how many times where when	The number of yes to provide a total count of victimization experience can be analyze, individually or zoom for an overall total	Internal consistency, indicating level of reliability for measuring different forms of victimization	Studies higher levels of victims on the show increased behavioral issues and mental health problems confirming that it exactly at risk populations
